# Mortality during the COVID-19 pandemic: findings from the CLINIMEX exercise cohort in the year of 2020

**DOI:** 10.1101/2021.03.17.21253138

**Authors:** Claudio Gil S. Araújo, Christina Grüne de Souza e Silva, Claudia Lucia Barros de Castro, Jari A. Laukkanen, Jonathan Myers, Josef Niebauer, Aline Sardinha, João Felipe Franca

**Author notes:** Contact primary author: Dr. Claudio Gil S. Araújo.

## Abstract

**Background and Objective:** The COVID-19 pandemic has heavily hit Brazil and, in particular, our Clinic’s current location in Copacabana – Rio de Janeiro city, where, as of mid-February 2021, it led to one death per 266 inhabitants. After having recently updated the vital status and mortality data in our exercise population (CLINIMEX exercise cohort), we hypothesized that the review of their evaluation reports would offer a unique opportunity to unearth some relevant information about the association between selected variables assessed in our comprehensive Exercise Medicine evaluation protocol, in particular, aerobic and musculoskeletal (MUSK) fitness, clinical variables, and death due to COVID-19.

**Methods:** We conducted a retrospective study using data from the CLINIMEX exercise cohort that included 6,101 non-athletic men and women aged >30 years who were alive as of March 12^th^, 2020, and who’s vital status was followed up to December 14^th^, 2020. For data analysis, two approaches were used: 1) comparison of frequency of deaths and relative % of underlying causes of death between the last 18-months pre-pandemic and 9-month pandemic periods; and 2) data from 51 variables from the participant’s most recent evaluation, including sex, age and clinical profile plus other variables obtained from physical examination, spirometry, (MUSK) fitness (e.g., sitting-rising test) and maximal cycling leg cardiopulmonary exercise testing (e.g. maximal VO2 and cardiorespiratory optimal point) were selected for comparison between groups of non-COVID-19 and COVID-19 deaths. Results: Age at death varied from 51 to 102 years [mean = 80 years]. Only 4 participants that died – 3 COVID-19 and 1 non-COVID-19 - were healthy at the time of their evaluation [p=.52]. COVID-19 was the most frequent (n=35; 36.5%) cause of death among the 96 deaths during this 9-month period. Comparing pre-pandemic and pandemic periods, there was a 35% increase in deaths and proportionately fewer deaths due to neoplasia and other causes other than cardiovascular or endocrine diseases. Results of aerobic and MUSK fitness tests indicated that the majority of the study participants were relatively unfit when compared to available age and sex-reference values. Indeed, there were few differences in the 51 selected variables between the two groups, suggesting a somewhat healthier profile among COVID-19 death participants: lower body mass index [p=.04], higher % of predicted forced vital capacity [p=.04], lower number of previous percutaneous coronary interventions [p=.04] and lower resting supine diastolic blood pressure [p=.03], with no differences for aerobic/MUSK fitness variables or past history of exercise/sports [p>.05].

**Conclusion:** Our data support that COVID-19 was a frequent and premature cause of death in a convenience sample of primarily white, unhealthy, middle-age and elderly individuals and that data from exercise/sport history and physical fitness testing obtained some years earlier were unable to distinguish non-COVID-19 and COVID-19 deaths.
