## Supplementary material for "Mortality during the COVID-19 pandemic: findings from the CLINIMEX exercise cohort in the year of 2020": CLINIMEX COHORT COVID-19 DEATH STUDY: STATISTICS FOR ALL 49 VARIABLES

### Sheet: Plan1
CLINIMEX COHORT COVID-19 DEATH STUDY: STATISTICS FOR ALL 49 VARIABLES
	Continuous variables: means, standard deviations, number of cases and p-values				Non-COVID deaths (N = 61]				COVID deaths [N = 35]
#	Variable category/name	Variable name	Unit or criteria		Mean	SD	N		Mean	SD	N		p-value*
1	Spirometry (resting)	FVC	L		2.904	0.875	60		3.086	0.8891	34		0.3379
2		FEV1	L		2.241	0.7364	60		2.332	0.667	34		0.5532
3		FEV1/FVC	%		76.74	7.648	60		75.9	7.535	34		0.6082
4		PEF	L/s		5.877	2.214	60		6.167	2.226	34		0.544
5		MEF	L/s		2.104	1.034	54		2.202	1	33		0.6652
6		% FVC	%		84.56	16.5	60		91.27	12.27	33		0.0439
7		% FEV1	%		83.75	18.61	60		88.83	14.93	33		0.1814
8		% FEV1/FVC	%		98.76	9.923	60		97.41	11.33	33		0.5522
9		% PEF	%		79.3	23.51	60		85.23	23.92	33		0.2504
10		% MEF	%		71.86	29.96	54		77.44	33.66	32		0.4276
11	Blood pressure	SBP rest supíne	mm Hg		138.9	18.13	60		138	21.15	35		0.8268
12		DBP rest supine	mm Hg		76.05	10.05	60		72.51	12.93	35		0.1403
13	ECG (12-lead resting supine)	HR	bpm		65.77	10.64	61		63.88	10.22	34		0.4022
14		PR	ms		183.4	34.57	56		193.6	40.53	33		0.2109
15		QRS	ms		106.7	20.34	58		101.8	18.61	30		0.2736
16	CPX cycling	HR seated pre-CPX	bpm		70.87	13.54	60		68.53	11.49	32		0.4084
17	(individualized ramp protocol)	SBP seated pre-CPX	mm Hg		138.5	17.89	60		138.3	20.44	32		0.9614
18		DBP seated pre-CPX	mm Hg		82.77	9.701	60		77.81	12	32		0.0344
19		Max workload	watts		84.81	47.1	59		75	36.44	32		0.3091
20		Test duration	min		8.49	3.877	59		8.588	2.806	32		0.9
21		HR max	bpm		123.8	26.11	59		127.2	24.95	32		0.5485
22		HR 1 min recovery	bpm		91.51	25.55	59		94.06	25.27	32		0.6493
23		SBP max	mm Hg		201.7	31.41	59		202.9	30.85	32		0.8614
24		DBP max	mm Hg		94.44	14.28	59		92.25	15.7	32		0.5018
25		VO2 AT	mL/(kg.min)		13.39	4.897	57		13.11	4.082	31		0.787
26		VO2 max	mL/(kg.min)		17.07	7.043	58		17.45	6.249	32		0.7995
27		VO2 AT (% VO2 max predicted)	%		63.28	28.69	56		63.32	21.07	31		0.9946
28		VO2 max (% VO2 max predicted)	%		79.85	35.15	57		83.47	26.95	32		0.615
29		Cardiorespiratory optimal point			29.1	6.088	57		28.23	6.665	32		0.5335
30		ST-segment	mm		-0.4224	0.795	58		-0.5968	0.8334	31		0.3349
31	Pattern of exercise and sports at:	Childhood/adolescence	(0 to 4)		1.836	1.032	55		2	0.8402	35		0.4328
32		Adult life	(0 to 4)		1.379	1.023	58		1.273	1.039	33		0.6377
33		Last year before evaluation	(0 to 4)		1.15	1.132	60		1.086	1.011	35		0.783
34	CLINIMEX evaluation ref info	Age at evaluation	years		69.1	12.76	61		69.09	11.16	35		0.9969
36	Censoring ICD-10	Age at death	years		80.1	10.75	61		79.89	9.615	35		0.924
37	Events between 12Mar-14Dec2020	Time from evaluation to death	days		4009	2434	61		3926	2197	35		0.8681
38	4-second exercise test	Cardiac vagal index			1.245	0.2098	54		1.222	0.1218	30		0.5836
39	Anthropometry	Height	cm		168.5	8.989	61		167.3	7.318	33		0.5125
40		Weight	kg		82.62	17.13	61		75.6	14.8	33		0.05
41		Body mass index	kg/m2		28.93	4.572	61		26.91	4.501	33		0.0427
42		Waist-height ratio			0.6061	0.07658	56		0.5842	0.06955	31		0.1908
43		Sum 4 skinfolds	mm		85.91	28.47	56		75.48	30.2	32		0.1095
44	Musculoskeletal fitness	Handgrip	kg		25.21	10.04	56		23.3	7.956	31		0.3645
45		Relative Handgrip	kg/kg body weight		0.3024	0.116	56		0.3151	0.1172	31		0.6273
46		Maximal muscle power	watts		132.6	59.51	51		128.3	55.22	27		0.7566
47		Relative max muscle power	watts/kg body weight		1.586	0.6854	51		1.701	0.624	27		0.4697
48		Flexindex (flexibility)	points		27.27	12.42	56		27.91	11.44	33		0.8096
49		Sitting-rising test (composite score)	points		4.327	2.731	52		4.879	3.321	29		0.4224
	* unpaired two-tailed t-test; FVC - forced vital capacity; FEV1 - forced expiratory volume at one-second; PEF - peak expiratory flow; MEF - midexpiratory flow;
	SBP - systolic blood pressre; DBP - diastolic blood pressure; HR - heart rate; CPX - cardiopulmonary exercise test; VO2 - oxygen uptake; AT - anaerobic threshold;
